# North Carolina CORonavirus VAriant SEQuencing (CORVASEQ): A surveillance network to monitor an evolving pandemic

**DOI:** 10.1101/2025.11.25.25340988

**Authors:** Bethany L. DiPrete, Audrey E. Pettifor, Justin Lessler, Corbin D. Jones, Jennifer Anderson, Amir Barzin, Amy James Loftis, John T. Fallon, Melissa B. Miller, Jeremy R. Wang, Thomas N. Denny, Miranda Carper, Cynthia Gibas, Jessica Schlueter, Gregory A. Hawkins, Kimberly D. Reeves, Christopher M. Polk, Mindy Marie Sampson, Angela Harris, Erica F. Wilson, Zack Moore, Jeffrey Warren, Blossom Damania, Dirk P. Dittmer

**Author notes:** Corresponding Authors: (Dirk P. Dittmer) and (Blossom Damania).

## Abstract

When the need for comprehensive viral genomic sequencing emerged early in the SARS-CoV-2 pandemic, public health leaders in North Carolina sought to expand the state’s genomic surveillance capacity. The North Carolina CORonavirus VAriant SEQuencing (CORVASEQ) network was established in the summer of 2021, drawing on institutional and local partnerships to build a statewide pathogen genomic surveillance network to conduct timely and representative genomic surveillance of SARS-CoV-2 variants. This streamlined and comprehensive network rapidly increased the number of viruses sequenced and provided representative genomic surveillance coverage of all 100 counties in North Carolina. The standardized protocols and established modes of communication developed in establishing the CORVASEQ network can help the state more rapidly mobilize in response to ongoing and emerging public health threats in North Carolina. The successes and lessons learned from the CORVASEQ network can serve as a valuable roadmap for other states or areas as they seek to build or enhance pathogen genomic surveillance networks.
