## Supplemental Data 2 for "North Carolina CORonavirus VAriant SEQuencing (CORVASEQ): A surveillance network to monitor an evolving pandemic"

sample_week	demographic	category	samples
2021-07-04	Age	0-17	25
2021-07-04	Age	18-24	10
2021-07-04	Age	25-49	38
2021-07-04	Age	50-64	16
2021-07-04	Age	65-74	8
2021-07-04	Age	75+	<5
2021-07-04	Hispanic Ethnicity	Hispanic	13
2021-07-04	Hispanic Ethnicity	Not Hispanic	86
2021-07-04	Race	Black/AA	15
2021-07-04	Race	Other	16
2021-07-04	Race	White	67
2021-07-04	Sex	female	41
2021-07-04	Sex	male	58
2021-07-11	Age	0-17	33
2021-07-11	Age	18-24	24
2021-07-11	Age	25-49	85
2021-07-11	Age	50-64	24
2021-07-11	Age	65-74	7
2021-07-11	Age	75+	7
2021-07-11	Hispanic Ethnicity	Hispanic	31
2021-07-11	Hispanic Ethnicity	Not Hispanic	147
2021-07-11	Race	AI/AN	<5
2021-07-11	Race	Black/AA	24
2021-07-11	Race	Other	47
2021-07-11	Race	White	108
2021-07-11	Sex	female	90
2021-07-11	Sex	male	90
2021-07-18	Age	0-17	37
2021-07-18	Age	18-24	28
2021-07-18	Age	25-49	74
2021-07-18	Age	50-64	27
2021-07-18	Age	65-74	13
2021-07-18	Age	75+	7
2021-07-18	Hispanic Ethnicity	Hispanic	19
2021-07-18	Hispanic Ethnicity	Not Hispanic	165
2021-07-18	Race	AI/AN	<5
2021-07-18	Race	Asian/PI	<5
2021-07-18	Race	Black/AA	31
2021-07-18	Race	Other	35
2021-07-18	Race	White	115
2021-07-18	Sex	female	102
2021-07-18	Sex	male	84
2021-07-25	Age	0-17	50
2021-07-25	Age	18-24	49
2021-07-25	Age	25-49	118
2021-07-25	Age	50-64	53
2021-07-25	Age	65-74	12
2021-07-25	Age	75+	12
2021-07-25	Hispanic Ethnicity	Hispanic	29
2021-07-25	Hispanic Ethnicity	Not Hispanic	262
2021-07-25	Race	Asian/PI	<5
2021-07-25	Race	Black/AA	41
2021-07-25	Race	Other	58
2021-07-25	Race	White	192
2021-07-25	Sex	female	165
2021-07-25	Sex	male	129
2021-08-01	Age	0-17	62
2021-08-01	Age	18-24	49
2021-08-01	Age	25-49	208
2021-08-01	Age	50-64	57
2021-08-01	Age	65-74	24
2021-08-01	Age	75+	13
2021-08-01	Hispanic Ethnicity	Hispanic	38
2021-08-01	Hispanic Ethnicity	Not Hispanic	362
2021-08-01	Race	Asian/PI	11
2021-08-01	Race	Black/AA	86
2021-08-01	Race	Other	97
2021-08-01	Race	White	218
2021-08-01	Sex	female	218
2021-08-01	Sex	male	195
2021-08-08	Age	0-17	59
2021-08-08	Age	18-24	54
2021-08-08	Age	25-49	195
2021-08-08	Age	50-64	74
2021-08-08	Age	65-74	25
2021-08-08	Age	75+	21
2021-08-08	Hispanic Ethnicity	Hispanic	26
2021-08-08	Hispanic Ethnicity	Not Hispanic	388
2021-08-08	Race	AI/AN	<5
2021-08-08	Race	Asian/PI	<5
2021-08-08	Race	Black/AA	64
2021-08-08	Race	Other	95
2021-08-08	Race	White	260
2021-08-08	Sex	female	240
2021-08-08	Sex	male	188
2021-08-15	Age	0-17	98
2021-08-15	Age	18-24	102
2021-08-15	Age	25-49	258
2021-08-15	Age	50-64	84
2021-08-15	Age	65-74	33
2021-08-15	Age	75+	13
2021-08-15	Hispanic Ethnicity	Hispanic	56
2021-08-15	Hispanic Ethnicity	Not Hispanic	507
2021-08-15	Race	AI/AN	6
2021-08-15	Race	Asian/PI	13
2021-08-15	Race	Black/AA	164
2021-08-15	Race	Other	99
2021-08-15	Race	White	299
2021-08-15	Sex	female	329
2021-08-15	Sex	male	259
2021-08-22	Age	0-17	89
2021-08-22	Age	18-24	81
2021-08-22	Age	25-49	190
2021-08-22	Age	50-64	79
2021-08-22	Age	65-74	38
2021-08-22	Age	75+	16
2021-08-22	Hispanic Ethnicity	Hispanic	56
2021-08-22	Hispanic Ethnicity	Not Hispanic	422
2021-08-22	Race	AI/AN	<5
2021-08-22	Race	Asian/PI	14
2021-08-22	Race	Black/AA	132
2021-08-22	Race	Other	92
2021-08-22	Race	White	245
2021-08-22	Sex	female	286
2021-08-22	Sex	male	207
2021-08-29	Age	0-17	94
2021-08-29	Age	18-24	86
2021-08-29	Age	25-49	188
2021-08-29	Age	50-64	69
2021-08-29	Age	65-74	27
2021-08-29	Age	75+	23
2021-08-29	Hispanic Ethnicity	Hispanic	43
2021-08-29	Hispanic Ethnicity	Not Hispanic	412
2021-08-29	Race	AI/AN	<5
2021-08-29	Race	Asian/PI	14
2021-08-29	Race	Black/AA	117
2021-08-29	Race	Other	78
2021-08-29	Race	White	260
2021-08-29	Sex	female	273
2021-08-29	Sex	male	214
2021-09-05	Age	0-17	133
2021-09-05	Age	18-24	59
2021-09-05	Age	25-49	173
2021-09-05	Age	50-64	81
2021-09-05	Age	65-74	29
2021-09-05	Age	75+	15
2021-09-05	Hispanic Ethnicity	Hispanic	60
2021-09-05	Hispanic Ethnicity	Not Hispanic	402
2021-09-05	Race	AI/AN	<5
2021-09-05	Race	Asian/PI	10
2021-09-05	Race	Black/AA	133
2021-09-05	Race	Other	111
2021-09-05	Race	White	219
2021-09-05	Sex	female	269
2021-09-05	Sex	male	221
2021-09-12	Age	0-17	122
2021-09-12	Age	18-24	56
2021-09-12	Age	25-49	152
2021-09-12	Age	50-64	75
2021-09-12	Age	65-74	35
2021-09-12	Age	75+	23
2021-09-12	Hispanic Ethnicity	Hispanic	53
2021-09-12	Hispanic Ethnicity	Not Hispanic	390
2021-09-12	Race	AI/AN	<5
2021-09-12	Race	Asian/PI	8
2021-09-12	Race	Black/AA	116
2021-09-12	Race	Other	89
2021-09-12	Race	White	238
2021-09-12	Sex	female	252
2021-09-12	Sex	male	211
2021-09-19	Age	0-17	105
2021-09-19	Age	18-24	55
2021-09-19	Age	25-49	200
2021-09-19	Age	50-64	67
2021-09-19	Age	65-74	28
2021-09-19	Age	75+	25
2021-09-19	Hispanic Ethnicity	Hispanic	50
2021-09-19	Hispanic Ethnicity	Not Hispanic	404
2021-09-19	Race	AI/AN	5
2021-09-19	Race	Asian/PI	8
2021-09-19	Race	Black/AA	116
2021-09-19	Race	Other	121
2021-09-19	Race	White	224
2021-09-19	Sex	female	264
2021-09-19	Sex	male	216
2021-09-26	Age	0-17	136
2021-09-26	Age	18-24	60
2021-09-26	Age	25-49	222
2021-09-26	Age	50-64	107
2021-09-26	Age	65-74	27
2021-09-26	Age	75+	36
2021-09-26	Hispanic Ethnicity	Hispanic	55
2021-09-26	Hispanic Ethnicity	Not Hispanic	502
2021-09-26	Race	AI/AN	<5
2021-09-26	Race	Asian/PI	16
2021-09-26	Race	Black/AA	125
2021-09-26	Race	Other	128
2021-09-26	Race	White	303
2021-09-26	Sex	female	332
2021-09-26	Sex	male	256
2021-10-03	Age	0-17	133
2021-10-03	Age	18-24	62
2021-10-03	Age	25-49	194
2021-10-03	Age	50-64	105
2021-10-03	Age	65-74	48
2021-10-03	Age	75+	32
2021-10-03	Hispanic Ethnicity	Hispanic	61
2021-10-03	Hispanic Ethnicity	Not Hispanic	484
2021-10-03	Race	AI/AN	<5
2021-10-03	Race	Asian/PI	11
2021-10-03	Race	Black/AA	113
2021-10-03	Race	Other	98
2021-10-03	Race	White	342
2021-10-03	Sex	female	333
2021-10-03	Sex	male	241
2021-10-10	Age	0-17	110
2021-10-10	Age	18-24	54
2021-10-10	Age	25-49	197
2021-10-10	Age	50-64	116
2021-10-10	Age	65-74	40
2021-10-10	Age	75+	40
2021-10-10	Hispanic Ethnicity	Hispanic	54
2021-10-10	Hispanic Ethnicity	Not Hispanic	487
2021-10-10	Race	AI/AN	<5
2021-10-10	Race	Asian/PI	10
2021-10-10	Race	Black/AA	95
2021-10-10	Race	Other	136
2021-10-10	Race	White	309
2021-10-10	Sex	female	301
2021-10-10	Sex	male	256
2021-10-17	Age	0-17	125
2021-10-17	Age	18-24	61
2021-10-17	Age	25-49	181
2021-10-17	Age	50-64	108
2021-10-17	Age	65-74	44
2021-10-17	Age	75+	31
2021-10-17	Hispanic Ethnicity	Hispanic	55
2021-10-17	Hispanic Ethnicity	Not Hispanic	483
2021-10-17	Race	AI/AN	<5
2021-10-17	Race	Asian/PI	<5
2021-10-17	Race	Black/AA	79
2021-10-17	Race	Other	128
2021-10-17	Race	White	335
2021-10-17	Sex	female	291
2021-10-17	Sex	male	259
2021-10-24	Age	0-17	84
2021-10-24	Age	18-24	38
2021-10-24	Age	25-49	144
2021-10-24	Age	50-64	92
2021-10-24	Age	65-74	45
2021-10-24	Age	75+	25
2021-10-24	Hispanic Ethnicity	Hispanic	46
2021-10-24	Hispanic Ethnicity	Not Hispanic	373
2021-10-24	Race	AI/AN	<5
2021-10-24	Race	Asian/PI	<5
2021-10-24	Race	Black/AA	68
2021-10-24	Race	Other	82
2021-10-24	Race	White	271
2021-10-24	Sex	female	255
2021-10-24	Sex	male	173
2021-10-31	Age	0-17	97
2021-10-31	Age	18-24	34
2021-10-31	Age	25-49	167
2021-10-31	Age	50-64	73
2021-10-31	Age	65-74	31
2021-10-31	Age	75+	29
2021-10-31	Hispanic Ethnicity	Hispanic	39
2021-10-31	Hispanic Ethnicity	Not Hispanic	381
2021-10-31	Race	AI/AN	5
2021-10-31	Race	Asian/PI	<5
2021-10-31	Race	Black/AA	43
2021-10-31	Race	Other	104
2021-10-31	Race	White	269
2021-10-31	Sex	female	212
2021-10-31	Sex	male	219
2021-11-07	Age	0-17	67
2021-11-07	Age	18-24	44
2021-11-07	Age	25-49	140
2021-11-07	Age	50-64	76
2021-11-07	Age	65-74	44
2021-11-07	Age	75+	25
2021-11-07	Hispanic Ethnicity	Hispanic	33
2021-11-07	Hispanic Ethnicity	Not Hispanic	352
2021-11-07	Race	AI/AN	8
2021-11-07	Race	Asian/PI	<5
2021-11-07	Race	Black/AA	58
2021-11-07	Race	Other	81
2021-11-07	Race	White	244
2021-11-07	Sex	female	206
2021-11-07	Sex	male	190
2021-11-14	Age	0-17	88
2021-11-14	Age	18-24	42
2021-11-14	Age	25-49	174
2021-11-14	Age	50-64	79
2021-11-14	Age	65-74	43
2021-11-14	Age	75+	24
2021-11-14	Hispanic Ethnicity	Hispanic	34
2021-11-14	Hispanic Ethnicity	Not Hispanic	396
2021-11-14	Race	AI/AN	<5
2021-11-14	Race	Asian/PI	10
2021-11-14	Race	Black/AA	66
2021-11-14	Race	Other	80
2021-11-14	Race	White	289
2021-11-14	Sex	female	247
2021-11-14	Sex	male	203
2021-11-21	Age	0-17	93
2021-11-21	Age	18-24	41
2021-11-21	Age	25-49	165
2021-11-21	Age	50-64	80
2021-11-21	Age	65-74	50
2021-11-21	Age	75+	35
2021-11-21	Hispanic Ethnicity	Hispanic	46
2021-11-21	Hispanic Ethnicity	Not Hispanic	397
2021-11-21	Race	AI/AN	<5
2021-11-21	Race	Asian/PI	<5
2021-11-21	Race	Black/AA	67
2021-11-21	Race	Other	81
2021-11-21	Race	White	304
2021-11-21	Sex	female	243
2021-11-21	Sex	male	221
2021-11-28	Age	0-17	78
2021-11-28	Age	18-24	32
2021-11-28	Age	25-49	184
2021-11-28	Age	50-64	71
2021-11-28	Age	65-74	37
2021-11-28	Age	75+	20
2021-11-28	Hispanic Ethnicity	Hispanic	28
2021-11-28	Hispanic Ethnicity	Not Hispanic	386
2021-11-28	Race	AI/AN	<5
2021-11-28	Race	Asian/PI	<5
2021-11-28	Race	Black/AA	71
2021-11-28	Race	Other	76
2021-11-28	Race	White	263
2021-11-28	Sex	female	226
2021-11-28	Sex	male	196
2021-12-05	Age	0-17	173
2021-12-05	Age	18-24	91
2021-12-05	Age	25-49	325
2021-12-05	Age	50-64	143
2021-12-05	Age	65-74	57
2021-12-05	Age	75+	37
2021-12-05	Hispanic Ethnicity	Hispanic	70
2021-12-05	Hispanic Ethnicity	Not Hispanic	736
2021-12-05	Race	AI/AN	<5
2021-12-05	Race	Asian/PI	13
2021-12-05	Race	Black/AA	147
2021-12-05	Race	Other	171
2021-12-05	Race	White	481
2021-12-05	Sex	female	449
2021-12-05	Sex	male	377
2021-12-12	Age	0-17	177
2021-12-12	Age	18-24	55
2021-12-12	Age	25-49	284
2021-12-12	Age	50-64	129
2021-12-12	Age	65-74	48
2021-12-12	Age	75+	39
2021-12-12	Hispanic Ethnicity	Hispanic	49
2021-12-12	Hispanic Ethnicity	Not Hispanic	668
2021-12-12	Race	AI/AN	7
2021-12-12	Race	Asian/PI	<5
2021-12-12	Race	Black/AA	127
2021-12-12	Race	Other	142
2021-12-12	Race	White	447
2021-12-12	Sex	female	396
2021-12-12	Sex	male	336
2021-12-19	Age	0-17	143
2021-12-19	Age	18-24	68
2021-12-19	Age	25-49	259
2021-12-19	Age	50-64	113
2021-12-19	Age	65-74	46
2021-12-19	Age	75+	28
2021-12-19	Hispanic Ethnicity	Hispanic	53
2021-12-19	Hispanic Ethnicity	Not Hispanic	587
2021-12-19	Race	AI/AN	<5
2021-12-19	Race	Asian/PI	11
2021-12-19	Race	Black/AA	110
2021-12-19	Race	Other	108
2021-12-19	Race	White	414
2021-12-19	Sex	female	359
2021-12-19	Sex	male	298
2021-12-26	Age	0-17	105
2021-12-26	Age	18-24	90
2021-12-26	Age	25-49	298
2021-12-26	Age	50-64	113
2021-12-26	Age	65-74	45
2021-12-26	Age	75+	28
2021-12-26	Hispanic Ethnicity	Hispanic	41
2021-12-26	Hispanic Ethnicity	Not Hispanic	611
2021-12-26	Race	AI/AN	<5
2021-12-26	Race	Asian/PI	25
2021-12-26	Race	Black/AA	194
2021-12-26	Race	Other	81
2021-12-26	Race	White	368
2021-12-26	Sex	female	384
2021-12-26	Sex	male	295
2022-01-02	Age	0-17	161
2022-01-02	Age	18-24	147
2022-01-02	Age	25-49	648
2022-01-02	Age	50-64	224
2022-01-02	Age	65-74	60
2022-01-02	Age	75+	46
2022-01-02	Hispanic Ethnicity	Hispanic	123
2022-01-02	Hispanic Ethnicity	Not Hispanic	1117
2022-01-02	Race	AI/AN	6
2022-01-02	Race	Asian/PI	17
2022-01-02	Race	Black/AA	385
2022-01-02	Race	Other	309
2022-01-02	Race	White	552
2022-01-02	Sex	female	812
2022-01-02	Sex	male	472
2022-01-09	Age	0-17	166
2022-01-09	Age	18-24	246
2022-01-09	Age	25-49	716
2022-01-09	Age	50-64	266
2022-01-09	Age	65-74	96
2022-01-09	Age	75+	76
2022-01-09	Hispanic Ethnicity	Hispanic	132
2022-01-09	Hispanic Ethnicity	Not Hispanic	1377
2022-01-09	Race	AI/AN	<5
2022-01-09	Race	Asian/PI	43
2022-01-09	Race	Black/AA	411
2022-01-09	Race	Other	423
2022-01-09	Race	White	668
2022-01-09	Sex	female	920
2022-01-09	Sex	male	646
2022-01-16	Age	0-17	168
2022-01-16	Age	18-24	220
2022-01-16	Age	25-49	498
2022-01-16	Age	50-64	193
2022-01-16	Age	65-74	75
2022-01-16	Age	75+	57
2022-01-16	Hispanic Ethnicity	Hispanic	128
2022-01-16	Hispanic Ethnicity	Not Hispanic	1000
2022-01-16	Race	AI/AN	7
2022-01-16	Race	Asian/PI	39
2022-01-16	Race	Black/AA	240
2022-01-16	Race	Other	247
2022-01-16	Race	White	646
2022-01-16	Sex	female	689
2022-01-16	Sex	male	521
2022-01-23	Age	0-17	142
2022-01-23	Age	18-24	126
2022-01-23	Age	25-49	428
2022-01-23	Age	50-64	182
2022-01-23	Age	65-74	79
2022-01-23	Age	75+	70
2022-01-23	Hispanic Ethnicity	Hispanic	103
2022-01-23	Hispanic Ethnicity	Not Hispanic	855
2022-01-23	Race	AI/AN	<5
2022-01-23	Race	Asian/PI	32
2022-01-23	Race	Black/AA	203
2022-01-23	Race	Other	162
2022-01-23	Race	White	585
2022-01-23	Sex	female	571
2022-01-23	Sex	male	452
2022-01-30	Age	0-17	220
2022-01-30	Age	18-24	122
2022-01-30	Age	25-49	474
2022-01-30	Age	50-64	232
2022-01-30	Age	65-74	121
2022-01-30	Age	75+	118
2022-01-30	Hispanic Ethnicity	Hispanic	107
2022-01-30	Hispanic Ethnicity	Not Hispanic	1144
2022-01-30	Race	AI/AN	<5
2022-01-30	Race	Asian/PI	44
2022-01-30	Race	Black/AA	212
2022-01-30	Race	Other	233
2022-01-30	Race	White	770
2022-01-30	Sex	female	762
2022-01-30	Sex	male	525
2022-02-06	Age	0-17	240
2022-02-06	Age	18-24	122
2022-02-06	Age	25-49	374
2022-02-06	Age	50-64	235
2022-02-06	Age	65-74	113
2022-02-06	Age	75+	91
2022-02-06	Hispanic Ethnicity	Hispanic	72
2022-02-06	Hispanic Ethnicity	Not Hispanic	1074
2022-02-06	Race	AI/AN	7
2022-02-06	Race	Asian/PI	24
2022-02-06	Race	Black/AA	191
2022-02-06	Race	Other	159
2022-02-06	Race	White	784
2022-02-06	Sex	female	675
2022-02-06	Sex	male	500
2022-02-13	Age	0-17	203
2022-02-13	Age	18-24	80
2022-02-13	Age	25-49	325
2022-02-13	Age	50-64	203
2022-02-13	Age	65-74	96
2022-02-13	Age	75+	86
2022-02-13	Hispanic Ethnicity	Hispanic	86
2022-02-13	Hispanic Ethnicity	Not Hispanic	878
2022-02-13	Race	AI/AN	<5
2022-02-13	Race	Asian/PI	22
2022-02-13	Race	Black/AA	131
2022-02-13	Race	Other	205
2022-02-13	Race	White	625
2022-02-13	Sex	female	593
2022-02-13	Sex	male	399
2022-02-20	Age	0-17	127
2022-02-20	Age	18-24	54
2022-02-20	Age	25-49	230
2022-02-20	Age	50-64	144
2022-02-20	Age	65-74	82
2022-02-20	Age	75+	57
2022-02-20	Hispanic Ethnicity	Hispanic	40
2022-02-20	Hispanic Ethnicity	Not Hispanic	634
2022-02-20	Race	AI/AN	<5
2022-02-20	Race	Asian/PI	13
2022-02-20	Race	Black/AA	100
2022-02-20	Race	Other	129
2022-02-20	Race	White	443
2022-02-20	Sex	female	394
2022-02-20	Sex	male	300
2022-02-27	Age	0-17	46
2022-02-27	Age	18-24	38
2022-02-27	Age	25-49	110
2022-02-27	Age	50-64	65
2022-02-27	Age	65-74	36
2022-02-27	Age	75+	34
2022-02-27	Hispanic Ethnicity	Hispanic	23
2022-02-27	Hispanic Ethnicity	Not Hispanic	292
2022-02-27	Race	AI/AN	<5
2022-02-27	Race	Asian/PI	8
2022-02-27	Race	Black/AA	36
2022-02-27	Race	Other	66
2022-02-27	Race	White	214
2022-02-27	Sex	female	182
2022-02-27	Sex	male	147
2022-03-06	Age	0-17	36
2022-03-06	Age	18-24	19
2022-03-06	Age	25-49	69
2022-03-06	Age	50-64	47
2022-03-06	Age	65-74	19
2022-03-06	Age	75+	17
2022-03-06	Hispanic Ethnicity	Hispanic	14
2022-03-06	Hispanic Ethnicity	Not Hispanic	187
2022-03-06	Race	AI/AN	<5
2022-03-06	Race	Asian/PI	<5
2022-03-06	Race	Black/AA	30
2022-03-06	Race	Other	43
2022-03-06	Race	White	129
2022-03-06	Sex	female	128
2022-03-06	Sex	male	79
2022-03-13	Age	0-17	34
2022-03-13	Age	18-24	20
2022-03-13	Age	25-49	31
2022-03-13	Age	50-64	15
2022-03-13	Age	65-74	18
2022-03-13	Age	75+	12
2022-03-13	Hispanic Ethnicity	Hispanic	9
2022-03-13	Hispanic Ethnicity	Not Hispanic	115
2022-03-13	Race	AI/AN	<5
2022-03-13	Race	Asian/PI	7
2022-03-13	Race	Black/AA	15
2022-03-13	Race	Other	20
2022-03-13	Race	White	86
2022-03-13	Sex	female	77
2022-03-13	Sex	male	53
2022-03-20	Age	0-17	16
2022-03-20	Age	18-24	10
2022-03-20	Age	25-49	34
2022-03-20	Age	50-64	18
2022-03-20	Age	65-74	<5
2022-03-20	Age	75+	7
2022-03-20	Hispanic Ethnicity	Hispanic	5
2022-03-20	Hispanic Ethnicity	Not Hispanic	79
2022-03-20	Race	AI/AN	<5
2022-03-20	Race	Asian/PI	5
2022-03-20	Race	Black/AA	13
2022-03-20	Race	Other	10
2022-03-20	Race	White	58
2022-03-20	Sex	female	44
2022-03-20	Sex	male	45
2022-03-27	Age	0-17	10
2022-03-27	Age	18-24	12
2022-03-27	Age	25-49	38
2022-03-27	Age	50-64	15
2022-03-27	Age	65-74	14
2022-03-27	Age	75+	7
2022-03-27	Hispanic Ethnicity	Hispanic	<5
2022-03-27	Hispanic Ethnicity	Not Hispanic	91
2022-03-27	Race	Asian/PI	7
2022-03-27	Race	Black/AA	13
2022-03-27	Race	Other	7
2022-03-27	Race	White	69
2022-03-27	Sex	female	57
2022-03-27	Sex	male	39
2022-04-03	Age	0-17	10
2022-04-03	Age	18-24	10
2022-04-03	Age	25-49	43
2022-04-03	Age	50-64	17
2022-04-03	Age	65-74	7
2022-04-03	Age	75+	14
2022-04-03	Hispanic Ethnicity	Hispanic	<5
2022-04-03	Hispanic Ethnicity	Not Hispanic	93
2022-04-03	Race	Asian/PI	5
2022-04-03	Race	Black/AA	11
2022-04-03	Race	Other	7
2022-04-03	Race	White	75
2022-04-03	Sex	female	64
2022-04-03	Sex	male	37
2022-04-10	Age	0-17	30
2022-04-10	Age	18-24	40
2022-04-10	Age	25-49	86
2022-04-10	Age	50-64	33
2022-04-10	Age	65-74	15
2022-04-10	Age	75+	21
2022-04-10	Hispanic Ethnicity	Hispanic	8
2022-04-10	Hispanic Ethnicity	Not Hispanic	209
2022-04-10	Race	Asian/PI	15
2022-04-10	Race	Black/AA	33
2022-04-10	Race	Other	22
2022-04-10	Race	White	151
2022-04-10	Sex	female	119
2022-04-10	Sex	male	106
2022-04-17	Age	0-17	21
2022-04-17	Age	18-24	42
2022-04-17	Age	25-49	91
2022-04-17	Age	50-64	46
2022-04-17	Age	65-74	17
2022-04-17	Age	75+	16
2022-04-17	Hispanic Ethnicity	Hispanic	14
2022-04-17	Hispanic Ethnicity	Not Hispanic	211
2022-04-17	Race	Asian/PI	8
2022-04-17	Race	Black/AA	42
2022-04-17	Race	Other	27
2022-04-17	Race	White	155
2022-04-17	Sex	female	142
2022-04-17	Sex	male	91
2022-04-24	Age	0-17	10
2022-04-24	Age	18-24	32
2022-04-24	Age	25-49	54
2022-04-24	Age	50-64	24
2022-04-24	Age	65-74	18
2022-04-24	Age	75+	21
2022-04-24	Hispanic Ethnicity	Hispanic	6
2022-04-24	Hispanic Ethnicity	Not Hispanic	148
2022-04-24	Race	Asian/PI	9
2022-04-24	Race	Black/AA	18
2022-04-24	Race	Other	16
2022-04-24	Race	White	116
2022-04-24	Sex	female	83
2022-04-24	Sex	male	76
2022-05-01	Age	0-17	45
2022-05-01	Age	18-24	35
2022-05-01	Age	25-49	124
2022-05-01	Age	50-64	71
2022-05-01	Age	65-74	35
2022-05-01	Age	75+	21
2022-05-01	Hispanic Ethnicity	Hispanic	18
2022-05-01	Hispanic Ethnicity	Not Hispanic	301
2022-05-01	Race	AI/AN	<5
2022-05-01	Race	Asian/PI	17
2022-05-01	Race	Black/AA	59
2022-05-01	Race	Other	25
2022-05-01	Race	White	225
2022-05-01	Sex	female	203
2022-05-01	Sex	male	128
2022-05-08	Age	0-17	38
2022-05-08	Age	18-24	41
2022-05-08	Age	25-49	164
2022-05-08	Age	50-64	90
2022-05-08	Age	65-74	46
2022-05-08	Age	75+	33
2022-05-08	Hispanic Ethnicity	Hispanic	18
2022-05-08	Hispanic Ethnicity	Not Hispanic	382
2022-05-08	Race	Asian/PI	11
2022-05-08	Race	Black/AA	48
2022-05-08	Race	Other	38
2022-05-08	Race	White	312
2022-05-08	Sex	female	245
2022-05-08	Sex	male	167
2022-05-15	Age	0-17	55
2022-05-15	Age	18-24	48
2022-05-15	Age	25-49	188
2022-05-15	Age	50-64	113
2022-05-15	Age	65-74	41
2022-05-15	Age	75+	46
2022-05-15	Hispanic Ethnicity	Hispanic	28
2022-05-15	Hispanic Ethnicity	Not Hispanic	443
2022-05-15	Race	AI/AN	<5
2022-05-15	Race	Asian/PI	9
2022-05-15	Race	Black/AA	47
2022-05-15	Race	Other	38
2022-05-15	Race	White	385
2022-05-15	Sex	female	297
2022-05-15	Sex	male	194
2022-05-22	Age	0-17	96
2022-05-22	Age	18-24	45
2022-05-22	Age	25-49	221
2022-05-22	Age	50-64	149
2022-05-22	Age	65-74	57
2022-05-22	Age	75+	56
2022-05-22	Hispanic Ethnicity	Hispanic	35
2022-05-22	Hispanic Ethnicity	Not Hispanic	562
2022-05-22	Race	AI/AN	<5
2022-05-22	Race	Asian/PI	16
2022-05-22	Race	Black/AA	83
2022-05-22	Race	Other	51
2022-05-22	Race	White	464
2022-05-22	Sex	female	377
2022-05-22	Sex	male	247
2022-05-29	Age	0-17	62
2022-05-29	Age	18-24	40
2022-05-29	Age	25-49	182
2022-05-29	Age	50-64	101
2022-05-29	Age	65-74	51
2022-05-29	Age	75+	35
2022-05-29	Hispanic Ethnicity	Hispanic	20
2022-05-29	Hispanic Ethnicity	Not Hispanic	437
2022-05-29	Race	Asian/PI	15
2022-05-29	Race	Black/AA	75
2022-05-29	Race	Other	48
2022-05-29	Race	White	329
2022-05-29	Sex	female	278
2022-05-29	Sex	male	193
2022-06-05	Age	0-17	63
2022-06-05	Age	18-24	37
2022-06-05	Age	25-49	209
2022-06-05	Age	50-64	120
2022-06-05	Age	65-74	46
2022-06-05	Age	75+	57
2022-06-05	Hispanic Ethnicity	Hispanic	28
2022-06-05	Hispanic Ethnicity	Not Hispanic	480
2022-06-05	Race	AI/AN	<5
2022-06-05	Race	Asian/PI	20
2022-06-05	Race	Black/AA	104
2022-06-05	Race	Other	46
2022-06-05	Race	White	357
2022-06-05	Sex	female	334
2022-06-05	Sex	male	198
2022-06-12	Age	0-17	92
2022-06-12	Age	18-24	42
2022-06-12	Age	25-49	283
2022-06-12	Age	50-64	140
2022-06-12	Age	65-74	69
2022-06-12	Age	75+	61
2022-06-12	Hispanic Ethnicity	Hispanic	34
2022-06-12	Hispanic Ethnicity	Not Hispanic	618
2022-06-12	Race	AI/AN	<5
2022-06-12	Race	Asian/PI	28
2022-06-12	Race	Black/AA	126
2022-06-12	Race	Other	67
2022-06-12	Race	White	457
2022-06-12	Sex	female	413
2022-06-12	Sex	male	274
2022-06-19	Age	0-17	84
2022-06-19	Age	18-24	51
2022-06-19	Age	25-49	250
2022-06-19	Age	50-64	120
2022-06-19	Age	65-74	52
2022-06-19	Age	75+	43
2022-06-19	Hispanic Ethnicity	Hispanic	34
2022-06-19	Hispanic Ethnicity	Not Hispanic	510
2022-06-19	Race	AI/AN	<5
2022-06-19	Race	Asian/PI	15
2022-06-19	Race	Black/AA	125
2022-06-19	Race	Other	64
2022-06-19	Race	White	386
2022-06-19	Sex	female	372
2022-06-19	Sex	male	227
2022-06-26	Age	0-17	81
2022-06-26	Age	18-24	35
2022-06-26	Age	25-49	268
2022-06-26	Age	50-64	156
2022-06-26	Age	65-74	54
2022-06-26	Age	75+	54
2022-06-26	Hispanic Ethnicity	Hispanic	46
2022-06-26	Hispanic Ethnicity	Not Hispanic	512
2022-06-26	Race	AI/AN	<5
2022-06-26	Race	Asian/PI	24
2022-06-26	Race	Black/AA	127
2022-06-26	Race	Other	102
2022-06-26	Race	White	381
2022-06-26	Sex	female	389
2022-06-26	Sex	male	258
2022-07-03	Age	0-17	58
2022-07-03	Age	18-24	22
2022-07-03	Age	25-49	183
2022-07-03	Age	50-64	80
2022-07-03	Age	65-74	56
2022-07-03	Age	75+	58
2022-07-03	Hispanic Ethnicity	Hispanic	32
2022-07-03	Hispanic Ethnicity	Not Hispanic	361
2022-07-03	Race	AI/AN	<5
2022-07-03	Race	Asian/PI	19
2022-07-03	Race	Black/AA	82
2022-07-03	Race	Other	90
2022-07-03	Race	White	257
2022-07-03	Sex	female	287
2022-07-03	Sex	male	170
2022-07-10	Age	0-17	70
2022-07-10	Age	18-24	41
2022-07-10	Age	25-49	213
2022-07-10	Age	50-64	108
2022-07-10	Age	65-74	61
2022-07-10	Age	75+	55
2022-07-10	Hispanic Ethnicity	Hispanic	32
2022-07-10	Hispanic Ethnicity	Not Hispanic	445
2022-07-10	Race	AI/AN	<5
2022-07-10	Race	Asian/PI	18
2022-07-10	Race	Black/AA	107
2022-07-10	Race	Other	124
2022-07-10	Race	White	297
2022-07-10	Sex	female	326
2022-07-10	Sex	male	222
2022-07-17	Age	0-17	54
2022-07-17	Age	18-24	39
2022-07-17	Age	25-49	172
2022-07-17	Age	50-64	105
2022-07-17	Age	65-74	46
2022-07-17	Age	75+	42
2022-07-17	Hispanic Ethnicity	Hispanic	31
2022-07-17	Hispanic Ethnicity	Not Hispanic	375
2022-07-17	Race	Asian/PI	6
2022-07-17	Race	Black/AA	81
2022-07-17	Race	Other	112
2022-07-17	Race	White	256
2022-07-17	Sex	female	259
2022-07-17	Sex	male	199
2022-07-24	Age	0-17	73
2022-07-24	Age	18-24	33
2022-07-24	Age	25-49	199
2022-07-24	Age	50-64	113
2022-07-24	Age	65-74	45
2022-07-24	Age	75+	48
2022-07-24	Hispanic Ethnicity	Hispanic	43
2022-07-24	Hispanic Ethnicity	Not Hispanic	396
2022-07-24	Race	AI/AN	<5
2022-07-24	Race	Asian/PI	10
2022-07-24	Race	Black/AA	94
2022-07-24	Race	Other	101
2022-07-24	Race	White	298
2022-07-24	Sex	female	320
2022-07-24	Sex	male	191
2022-07-31	Age	0-17	59
2022-07-31	Age	18-24	36
2022-07-31	Age	25-49	200
2022-07-31	Age	50-64	111
2022-07-31	Age	65-74	50
2022-07-31	Age	75+	42
2022-07-31	Hispanic Ethnicity	Hispanic	39
2022-07-31	Hispanic Ethnicity	Not Hispanic	413
2022-07-31	Race	AI/AN	<5
2022-07-31	Race	Asian/PI	12
2022-07-31	Race	Black/AA	101
2022-07-31	Race	Other	128
2022-07-31	Race	White	246
2022-07-31	Sex	female	300
2022-07-31	Sex	male	198
2022-08-07	Age	0-17	72
2022-08-07	Age	18-24	38
2022-08-07	Age	25-49	178
2022-08-07	Age	50-64	82
2022-08-07	Age	65-74	47
2022-08-07	Age	75+	51
2022-08-07	Hispanic Ethnicity	Hispanic	41
2022-08-07	Hispanic Ethnicity	Not Hispanic	382
2022-08-07	Race	AI/AN	<5
2022-08-07	Race	Asian/PI	10
2022-08-07	Race	Black/AA	104
2022-08-07	Race	Other	127
2022-08-07	Race	White	224
2022-08-07	Sex	female	287
2022-08-07	Sex	male	181
2022-08-14	Age	0-17	71
2022-08-14	Age	18-24	48
2022-08-14	Age	25-49	201
2022-08-14	Age	50-64	112
2022-08-14	Age	65-74	68
2022-08-14	Age	75+	53
2022-08-14	Hispanic Ethnicity	Hispanic	62
2022-08-14	Hispanic Ethnicity	Not Hispanic	417
2022-08-14	Race	AI/AN	<5
2022-08-14	Race	Asian/PI	5
2022-08-14	Race	Black/AA	137
2022-08-14	Race	Other	131
2022-08-14	Race	White	279
2022-08-14	Sex	female	312
2022-08-14	Sex	male	241
2022-08-21	Age	0-17	48
2022-08-21	Age	18-24	34
2022-08-21	Age	25-49	157
2022-08-21	Age	50-64	92
2022-08-21	Age	65-74	59
2022-08-21	Age	75+	43
2022-08-21	Hispanic Ethnicity	Hispanic	23
2022-08-21	Hispanic Ethnicity	Not Hispanic	346
2022-08-21	Race	AI/AN	<5
2022-08-21	Race	Asian/PI	10
2022-08-21	Race	Black/AA	92
2022-08-21	Race	Other	80
2022-08-21	Race	White	248
2022-08-21	Sex	female	266
2022-08-21	Sex	male	167
2022-08-28	Age	0-17	58
2022-08-28	Age	18-24	44
2022-08-28	Age	25-49	152
2022-08-28	Age	50-64	82
2022-08-28	Age	65-74	58
2022-08-28	Age	75+	53
2022-08-28	Hispanic Ethnicity	Hispanic	28
2022-08-28	Hispanic Ethnicity	Not Hispanic	342
2022-08-28	Race	AI/AN	<5
2022-08-28	Race	Asian/PI	5
2022-08-28	Race	Black/AA	111
2022-08-28	Race	Other	60
2022-08-28	Race	White	263
2022-08-28	Sex	female	280
2022-08-28	Sex	male	167
2022-09-04	Age	0-17	61
2022-09-04	Age	18-24	40
2022-09-04	Age	25-49	91
2022-09-04	Age	50-64	56
2022-09-04	Age	65-74	29
2022-09-04	Age	75+	34
2022-09-04	Hispanic Ethnicity	Hispanic	29
2022-09-04	Hispanic Ethnicity	Not Hispanic	255
2022-09-04	Race	Asian/PI	10
2022-09-04	Race	Black/AA	89
2022-09-04	Race	Other	43
2022-09-04	Race	White	165
2022-09-04	Sex	female	195
2022-09-04	Sex	male	116
2022-09-11	Age	0-17	124
2022-09-11	Age	18-24	40
2022-09-11	Age	25-49	187
2022-09-11	Age	50-64	120
2022-09-11	Age	65-74	43
2022-09-11	Age	75+	37
2022-09-11	Hispanic Ethnicity	Hispanic	66
2022-09-11	Hispanic Ethnicity	Not Hispanic	448
2022-09-11	Race	AI/AN	<5
2022-09-11	Race	Asian/PI	31
2022-09-11	Race	Black/AA	185
2022-09-11	Race	Other	86
2022-09-11	Race	White	242
2022-09-11	Sex	female	330
2022-09-11	Sex	male	221
2022-09-18	Age	0-17	74
2022-09-18	Age	18-24	35
2022-09-18	Age	25-49	146
2022-09-18	Age	50-64	66
2022-09-18	Age	65-74	29
2022-09-18	Age	75+	30
2022-09-18	Hispanic Ethnicity	Hispanic	28
2022-09-18	Hispanic Ethnicity	Not Hispanic	316
2022-09-18	Race	AI/AN	<5
2022-09-18	Race	Asian/PI	13
2022-09-18	Race	Black/AA	108
2022-09-18	Race	Other	36
2022-09-18	Race	White	214
2022-09-18	Sex	female	240
2022-09-18	Sex	male	140
2022-09-25	Age	0-17	54
2022-09-25	Age	18-24	29
2022-09-25	Age	25-49	117
2022-09-25	Age	50-64	69
2022-09-25	Age	65-74	42
2022-09-25	Age	75+	25
2022-09-25	Hispanic Ethnicity	Hispanic	31
2022-09-25	Hispanic Ethnicity	Not Hispanic	269
2022-09-25	Race	AI/AN	<5
2022-09-25	Race	Asian/PI	15
2022-09-25	Race	Black/AA	101
2022-09-25	Race	Other	39
2022-09-25	Race	White	175
2022-09-25	Sex	female	219
2022-09-25	Sex	male	117
2022-10-02	Age	0-17	33
2022-10-02	Age	18-24	24
2022-10-02	Age	25-49	96
2022-10-02	Age	50-64	60
2022-10-02	Age	65-74	25
2022-10-02	Age	75+	43
2022-10-02	Hispanic Ethnicity	Hispanic	26
2022-10-02	Hispanic Ethnicity	Not Hispanic	215
2022-10-02	Race	Asian/PI	15
2022-10-02	Race	Black/AA	73
2022-10-02	Race	Other	35
2022-10-02	Race	White	148
2022-10-02	Sex	female	175
2022-10-02	Sex	male	106
2022-10-09	Age	0-17	39
2022-10-09	Age	18-24	23
2022-10-09	Age	25-49	127
2022-10-09	Age	50-64	96
2022-10-09	Age	65-74	35
2022-10-09	Age	75+	35
2022-10-09	Hispanic Ethnicity	Hispanic	25
2022-10-09	Hispanic Ethnicity	Not Hispanic	302
2022-10-09	Race	AI/AN	<5
2022-10-09	Race	Asian/PI	9
2022-10-09	Race	Black/AA	98
2022-10-09	Race	Other	39
2022-10-09	Race	White	204
2022-10-09	Sex	female	217
2022-10-09	Sex	male	138
2022-10-16	Age	0-17	22
2022-10-16	Age	18-24	30
2022-10-16	Age	25-49	100
2022-10-16	Age	50-64	74
2022-10-16	Age	65-74	35
2022-10-16	Age	75+	52
2022-10-16	Hispanic Ethnicity	Hispanic	13
2022-10-16	Hispanic Ethnicity	Not Hispanic	285
2022-10-16	Race	Asian/PI	5
2022-10-16	Race	Black/AA	101
2022-10-16	Race	Other	40
2022-10-16	Race	White	167
2022-10-16	Sex	female	177
2022-10-16	Sex	male	136
2022-10-23	Age	0-17	47
2022-10-23	Age	18-24	21
2022-10-23	Age	25-49	141
2022-10-23	Age	50-64	87
2022-10-23	Age	65-74	36
2022-10-23	Age	75+	59
2022-10-23	Hispanic Ethnicity	Hispanic	15
2022-10-23	Hispanic Ethnicity	Not Hispanic	367
2022-10-23	Race	AI/AN	<5
2022-10-23	Race	Asian/PI	9
2022-10-23	Race	Black/AA	114
2022-10-23	Race	Other	43
2022-10-23	Race	White	222
2022-10-23	Sex	female	255
2022-10-23	Sex	male	136
2022-10-30	Age	0-17	25
2022-10-30	Age	18-24	9
2022-10-30	Age	25-49	88
2022-10-30	Age	50-64	53
2022-10-30	Age	65-74	37
2022-10-30	Age	75+	32
2022-10-30	Hispanic Ethnicity	Hispanic	11
2022-10-30	Hispanic Ethnicity	Not Hispanic	218
2022-10-30	Race	Asian/PI	<5
2022-10-30	Race	Black/AA	72
2022-10-30	Race	Other	34
2022-10-30	Race	White	132
2022-10-30	Sex	female	139
2022-10-30	Sex	male	105
2022-11-06	Age	0-17	25
2022-11-06	Age	18-24	16
2022-11-06	Age	25-49	78
2022-11-06	Age	50-64	52
2022-11-06	Age	65-74	38
2022-11-06	Age	75+	28
2022-11-06	Hispanic Ethnicity	Hispanic	14
2022-11-06	Hispanic Ethnicity	Not Hispanic	217
2022-11-06	Race	AI/AN	<5
2022-11-06	Race	Asian/PI	5
2022-11-06	Race	Black/AA	86
2022-11-06	Race	Other	30
2022-11-06	Race	White	113
2022-11-06	Sex	female	133
2022-11-06	Sex	male	104
2022-11-13	Age	0-17	29
2022-11-13	Age	18-24	15
2022-11-13	Age	25-49	88
2022-11-13	Age	50-64	46
2022-11-13	Age	65-74	39
2022-11-13	Age	75+	30
2022-11-13	Hispanic Ethnicity	Hispanic	14
2022-11-13	Hispanic Ethnicity	Not Hispanic	222
2022-11-13	Race	AI/AN	<5
2022-11-13	Race	Asian/PI	6
2022-11-13	Race	Black/AA	78
2022-11-13	Race	Other	32
2022-11-13	Race	White	127
2022-11-13	Sex	female	171
2022-11-13	Sex	male	76
2022-11-20	Age	0-17	18
2022-11-20	Age	18-24	15
2022-11-20	Age	25-49	85
2022-11-20	Age	50-64	43
2022-11-20	Age	65-74	24
2022-11-20	Age	75+	32
2022-11-20	Hispanic Ethnicity	Hispanic	19
2022-11-20	Hispanic Ethnicity	Not Hispanic	188
2022-11-20	Race	Asian/PI	10
2022-11-20	Race	Black/AA	58
2022-11-20	Race	Other	29
2022-11-20	Race	White	117
2022-11-20	Sex	female	138
2022-11-20	Sex	male	79
2022-11-27	Age	0-17	20
2022-11-27	Age	18-24	8
2022-11-27	Age	25-49	60
2022-11-27	Age	50-64	40
2022-11-27	Age	65-74	31
2022-11-27	Age	75+	27
2022-11-27	Hispanic Ethnicity	Hispanic	9
2022-11-27	Hispanic Ethnicity	Not Hispanic	168
2022-11-27	Race	Asian/PI	<5
2022-11-27	Race	Black/AA	47
2022-11-27	Race	Other	21
2022-11-27	Race	White	114
2022-11-27	Sex	female	120
2022-11-27	Sex	male	66
2022-12-04	Age	0-17	40
2022-12-04	Age	18-24	18
2022-12-04	Age	25-49	111
2022-12-04	Age	50-64	74
2022-12-04	Age	65-74	39
2022-12-04	Age	75+	46
2022-12-04	Hispanic Ethnicity	Hispanic	17
2022-12-04	Hispanic Ethnicity	Not Hispanic	305
2022-12-04	Race	AI/AN	<5
2022-12-04	Race	Asian/PI	8
2022-12-04	Race	Black/AA	90
2022-12-04	Race	Other	38
2022-12-04	Race	White	189
2022-12-04	Sex	female	206
2022-12-04	Sex	male	122
2022-12-11	Age	0-17	51
2022-12-11	Age	18-24	41
2022-12-11	Age	25-49	159
2022-12-11	Age	50-64	91
2022-12-11	Age	65-74	60
2022-12-11	Age	75+	50
2022-12-11	Hispanic Ethnicity	Hispanic	49
2022-12-11	Hispanic Ethnicity	Not Hispanic	382
2022-12-11	Race	AI/AN	<5
2022-12-11	Race	Asian/PI	12
2022-12-11	Race	Black/AA	128
2022-12-11	Race	Other	68
2022-12-11	Race	White	238
2022-12-11	Sex	female	283
2022-12-11	Sex	male	169
2022-12-18	Age	0-17	51
2022-12-18	Age	18-24	34
2022-12-18	Age	25-49	170
2022-12-18	Age	50-64	107
2022-12-18	Age	65-74	67
2022-12-18	Age	75+	62
2022-12-18	Hispanic Ethnicity	Hispanic	37
2022-12-18	Hispanic Ethnicity	Not Hispanic	437
2022-12-18	Race	Asian/PI	12
2022-12-18	Race	Black/AA	154
2022-12-18	Race	Other	66
2022-12-18	Race	White	258
2022-12-18	Sex	female	286
2022-12-18	Sex	male	205
2022-12-25	Age	0-17	41
2022-12-25	Age	18-24	22
2022-12-25	Age	25-49	96
2022-12-25	Age	50-64	59
2022-12-25	Age	65-74	25
2022-12-25	Age	75+	29
2022-12-25	Hispanic Ethnicity	Hispanic	28
2022-12-25	Hispanic Ethnicity	Not Hispanic	228
2022-12-25	Race	Asian/PI	5
2022-12-25	Race	Black/AA	100
2022-12-25	Race	Other	47
2022-12-25	Race	White	115
2022-12-25	Sex	female	159
2022-12-25	Sex	male	113
2023-01-01	Age	0-17	47
2023-01-01	Age	18-24	35
2023-01-01	Age	25-49	148
2023-01-01	Age	50-64	89
2023-01-01	Age	65-74	54
2023-01-01	Age	75+	56
2023-01-01	Hispanic Ethnicity	Hispanic	48
2023-01-01	Hispanic Ethnicity	Not Hispanic	356
2023-01-01	Race	AI/AN	<5
2023-01-01	Race	Asian/PI	8
2023-01-01	Race	Black/AA	152
2023-01-01	Race	Other	65
2023-01-01	Race	White	196
2023-01-01	Sex	female	264
2023-01-01	Sex	male	165
2023-01-08	Age	0-17	59
2023-01-08	Age	18-24	41
2023-01-08	Age	25-49	178
2023-01-08	Age	50-64	134
2023-01-08	Age	65-74	65
2023-01-08	Age	75+	88
2023-01-08	Hispanic Ethnicity	Hispanic	42
2023-01-08	Hispanic Ethnicity	Not Hispanic	502
2023-01-08	Race	AI/AN	<5
2023-01-08	Race	Asian/PI	5
2023-01-08	Race	Black/AA	212
2023-01-08	Race	Other	69
2023-01-08	Race	White	273
2023-01-08	Sex	female	370
2023-01-08	Sex	male	194
2023-01-15	Age	0-17	43
2023-01-15	Age	18-24	29
2023-01-15	Age	25-49	114
2023-01-15	Age	50-64	74
2023-01-15	Age	65-74	46
2023-01-15	Age	75+	46
2023-01-15	Hispanic Ethnicity	Hispanic	26
2023-01-15	Hispanic Ethnicity	Not Hispanic	315
2023-01-15	Race	AI/AN	<5
2023-01-15	Race	Asian/PI	7
2023-01-15	Race	Black/AA	121
2023-01-15	Race	Other	61
2023-01-15	Race	White	158
2023-01-15	Sex	female	220
2023-01-15	Sex	male	132
2023-01-22	Age	0-17	62
2023-01-22	Age	18-24	17
2023-01-22	Age	25-49	142
2023-01-22	Age	50-64	92
2023-01-22	Age	65-74	36
2023-01-22	Age	75+	45
2023-01-22	Hispanic Ethnicity	Hispanic	30
2023-01-22	Hispanic Ethnicity	Not Hispanic	344
2023-01-22	Race	AI/AN	<5
2023-01-22	Race	Asian/PI	8
2023-01-22	Race	Black/AA	158
2023-01-22	Race	Other	68
2023-01-22	Race	White	157
2023-01-22	Sex	female	248
2023-01-22	Sex	male	145
2023-01-29	Age	0-17	51
2023-01-29	Age	18-24	29
2023-01-29	Age	25-49	126
2023-01-29	Age	50-64	86
2023-01-29	Age	65-74	52
2023-01-29	Age	75+	38
2023-01-29	Hispanic Ethnicity	Hispanic	38
2023-01-29	Hispanic Ethnicity	Not Hispanic	328
2023-01-29	Race	AI/AN	<5
2023-01-29	Race	Asian/PI	7
2023-01-29	Race	Black/AA	130
2023-01-29	Race	Other	66
2023-01-29	Race	White	170
2023-01-29	Sex	female	244
2023-01-29	Sex	male	138
2023-02-05	Age	0-17	71
2023-02-05	Age	18-24	30
2023-02-05	Age	25-49	171
2023-02-05	Age	50-64	97
2023-02-05	Age	65-74	37
2023-02-05	Age	75+	39
2023-02-05	Hispanic Ethnicity	Hispanic	63
2023-02-05	Hispanic Ethnicity	Not Hispanic	368
2023-02-05	Race	AI/AN	<5
2023-02-05	Race	Asian/PI	9
2023-02-05	Race	Black/AA	147
2023-02-05	Race	Other	81
2023-02-05	Race	White	204
2023-02-05	Sex	female	274
2023-02-05	Sex	male	171
2023-02-12	Age	0-17	58
2023-02-12	Age	18-24	27
2023-02-12	Age	25-49	105
2023-02-12	Age	50-64	85
2023-02-12	Age	65-74	45
2023-02-12	Age	75+	49
2023-02-12	Hispanic Ethnicity	Hispanic	37
2023-02-12	Hispanic Ethnicity	Not Hispanic	326
2023-02-12	Race	AI/AN	<5
2023-02-12	Race	Asian/PI	10
2023-02-12	Race	Black/AA	122
2023-02-12	Race	Other	61
2023-02-12	Race	White	170
2023-02-12	Sex	female	226
2023-02-12	Sex	male	143
2023-02-19	Age	0-17	53
2023-02-19	Age	18-24	17
2023-02-19	Age	25-49	136
2023-02-19	Age	50-64	82
2023-02-19	Age	65-74	41
2023-02-19	Age	75+	38
2023-02-19	Hispanic Ethnicity	Hispanic	38
2023-02-19	Hispanic Ethnicity	Not Hispanic	311
2023-02-19	Race	AI/AN	<5
2023-02-19	Race	Asian/PI	16
2023-02-19	Race	Black/AA	122
2023-02-19	Race	Other	59
2023-02-19	Race	White	163
2023-02-19	Sex	female	219
2023-02-19	Sex	male	148
2023-02-26	Age	0-17	37
2023-02-26	Age	18-24	19
2023-02-26	Age	25-49	112
2023-02-26	Age	50-64	54
2023-02-26	Age	65-74	37
2023-02-26	Age	75+	38
2023-02-26	Hispanic Ethnicity	Hispanic	37
2023-02-26	Hispanic Ethnicity	Not Hispanic	249
2023-02-26	Race	AI/AN	<5
2023-02-26	Race	Asian/PI	5
2023-02-26	Race	Black/AA	94
2023-02-26	Race	Other	57
2023-02-26	Race	White	139
2023-02-26	Sex	female	189
2023-02-26	Sex	male	108
2023-03-05	Age	0-17	32
2023-03-05	Age	18-24	12
2023-03-05	Age	25-49	74
2023-03-05	Age	50-64	53
2023-03-05	Age	65-74	35
2023-03-05	Age	75+	21
2023-03-05	Hispanic Ethnicity	Hispanic	26
2023-03-05	Hispanic Ethnicity	Not Hispanic	195
2023-03-05	Race	AI/AN	<5
2023-03-05	Race	Asian/PI	8
2023-03-05	Race	Black/AA	84
2023-03-05	Race	Other	31
2023-03-05	Race	White	99
2023-03-05	Sex	female	137
2023-03-05	Sex	male	90
2023-03-12	Age	0-17	15
2023-03-12	Age	18-24	10
2023-03-12	Age	25-49	34
2023-03-12	Age	50-64	27
2023-03-12	Age	65-74	12
2023-03-12	Age	75+	18
2023-03-12	Hispanic Ethnicity	Hispanic	12
2023-03-12	Hispanic Ethnicity	Not Hispanic	99
2023-03-12	Race	Asian/PI	<5
2023-03-12	Race	Black/AA	39
2023-03-12	Race	Other	24
2023-03-12	Race	White	48
2023-03-12	Sex	female	75
2023-03-12	Sex	male	41
2023-03-19	Age	0-17	11
2023-03-19	Age	18-24	5
2023-03-19	Age	25-49	29
2023-03-19	Age	50-64	13
2023-03-19	Age	65-74	12
2023-03-19	Age	75+	14
2023-03-19	Hispanic Ethnicity	Hispanic	7
2023-03-19	Hispanic Ethnicity	Not Hispanic	73
2023-03-19	Race	Asian/PI	<5
2023-03-19	Race	Black/AA	26
2023-03-19	Race	Other	8
2023-03-19	Race	White	49
2023-03-19	Sex	female	51
2023-03-19	Sex	male	33
2023-03-26	Age	0-17	10
2023-03-26	Age	18-24	9
2023-03-26	Age	25-49	34
2023-03-26	Age	50-64	16
2023-03-26	Age	65-74	9
2023-03-26	Age	75+	13
2023-03-26	Hispanic Ethnicity	Hispanic	7
2023-03-26	Hispanic Ethnicity	Not Hispanic	79
2023-03-26	Race	Asian/PI	<5
2023-03-26	Race	Black/AA	23
2023-03-26	Race	Other	15
2023-03-26	Race	White	51
2023-03-26	Sex	female	63
2023-03-26	Sex	male	28
2023-04-02	Age	0-17	11
2023-04-02	Age	18-24	<5
2023-04-02	Age	25-49	32
2023-04-02	Age	50-64	13
2023-04-02	Age	65-74	7
2023-04-02	Age	75+	13
2023-04-02	Hispanic Ethnicity	Hispanic	6
2023-04-02	Hispanic Ethnicity	Not Hispanic	71
2023-04-02	Race	Asian/PI	5
2023-04-02	Race	Black/AA	26
2023-04-02	Race	Other	12
2023-04-02	Race	White	37
2023-04-02	Sex	female	56
2023-04-02	Sex	male	24
2023-04-09	Age	0-17	<5
2023-04-09	Age	18-24	<5
2023-04-09	Age	25-49	6
2023-04-09	Age	50-64	9
2023-04-09	Age	65-74	7
2023-04-09	Age	75+	6
2023-04-09	Hispanic Ethnicity	Not Hispanic	33
2023-04-09	Race	Asian/PI	<5
2023-04-09	Race	Black/AA	11
2023-04-09	Race	White	21
2023-04-09	Sex	female	18
2023-04-09	Sex	male	15
2023-04-16	Age	18-24	<5
2023-04-16	Age	25-49	11
2023-04-16	Age	50-64	8
2023-04-16	Age	65-74	<5
2023-04-16	Age	75+	<5
2023-04-16	Hispanic Ethnicity	Not Hispanic	25
2023-04-16	Race	Asian/PI	<5
2023-04-16	Race	Black/AA	<5
2023-04-16	Race	Other	<5
2023-04-16	Race	White	16
2023-04-16	Sex	female	22
2023-04-16	Sex	male	<5
2023-04-23	Age	0-17	<5
2023-04-23	Age	25-49	<5
2023-04-23	Age	50-64	<5
2023-04-23	Age	65-74	5
2023-04-23	Age	75+	<5
2023-04-23	Hispanic Ethnicity	Not Hispanic	14
2023-04-23	Race	Black/AA	6
2023-04-23	Race	White	8
2023-04-23	Sex	female	11
2023-04-23	Sex	male	<5
2023-04-30	Age	0-17	<5
2023-04-30	Age	18-24	<5
2023-04-30	Age	50-64	<5
2023-04-30	Age	65-74	<5
2023-04-30	Hispanic Ethnicity	Hispanic	<5
2023-04-30	Hispanic Ethnicity	Not Hispanic	<5
2023-04-30	Race	Black/AA	<5
2023-04-30	Race	White	<5
2023-04-30	Sex	female	<5
2023-04-30	Sex	male	<5
